# Changes in English medication safety indicators throughout the COVID-19 pandemic: a federated analysis of 57 million patients’ primary care records in situ using OpenSAFELY

**DOI:** 10.1101/2022.05.05.22273234

**Authors:** Louis Fisher, Lisa E. M. Hopcroft, Sarah Rodgers, James Barrett, Kerry Oliver, Anthony J. Avery, Dai Evans, Helen Curtis, Richard Croker, Orla Macdonald, Jessica Morley, Amir Mehrkar, Seb Bacon, Simon Davy, Iain Dillingham, David Evans, George Hickman, Peter Inglesby, Caroline E. Morton, Becky Smith, Tom Ward, William Hulme, Amelia Green, Jon Massey, Alex J. Walker, Chris Bates, Jonathan Cockburn, John Parry, Frank Hester, Sam Harper, Shaun O’Hanlon, Alex Eavis, Richard Jarvis, Dima Avramov, Paul Griffiths, Aaron Fowles, Nasreen Parkes, Ben Goldacre, Brian MacKenna

## Abstract

**Objective:** To describe the impact of the COVID-19 pandemic on safe prescribing, using the PINCER prescribing indicators; to implement complex prescribing indicators at national scale using GP data.

**Design:** Population based cohort study, with the approval of NHS England using the OpenSAFELY platform.

**Setting:** Electronic health record data from 56.8 million NHS patients’ general practice records.

**Participants:** All NHS patients registered at a GP practice using TPP or EMIS computer systems and recorded as at risk of at least one potentially hazardous PINCER indicator between September 2019 and September 2021.

**Main outcome measure:** Monthly trends and between-practice variation for compliance with 13 PINCER measures between September 2019 and September 2021.

**Results:** The indicators were successfully implemented across GP data in OpenSAFELY. Hazardous prescribing remained largely unchanged during the COVID-19 pandemic, with only small reductions in achievement of the PINCER indicators. There were transient delays in blood test monitoring for some medications, particularly ACE inhibitors. All indicators exhibited substantial recovery by September 2021. We identified 1,813,058 patients at risk of at least one hazardous prescribing event.

**Conclusion:** Good performance was maintained during the COVID-19 pandemic across a diverse range of widely evaluated measures of safe prescribing.

**Summary box:** WHAT IS ALREADY KNOWN ON THIS TOPIC

- Primary care services were substantially disrupted by the COVID-19 pandemic.
- Disruption to safe prescribing during the pandemic has not previously been evaluated.
- PINCER is a nationally adopted programme of activities that aims to identify and correct hazardous prescribing in GP practices, by conducting manual audit on subgroups of practices.

WHAT THIS STUDY ADDS

- For the first time, we were able to successfully generate data on PINCER indicators for almost the whole population of England, in a single analysis.
- Our study is the most comprehensive assessment of medication safety during the COVID-19 pandemic in England, covering 95% of the population using well-validated measures.
- Good performance was maintained across many PINCER indicators throughout the pandemic.
- Delays in delivering some medication-related blood test monitoring were evident though considerable recovery was made by the end of the study period.
