## Supplementary Tables 1-2 (legends included) for "Changes in English medication safety indicators throughout the COVID-19 pandemic: a federated analysis of 57 million patients’ primary care records in situ using OpenSAFELY"

### Sheet: Supplementary Table 1
Supplementary Table 1	Indicator rates for PINCER hazardous prescribing indicators (in 2546 OpenSAFELY-TPP practices only): Q1 2020/2021 percentages and cumulative results between September 2019 and September 2021. Mean values calculated at the practice-level.
	OpenSafely
	Point in time			Cumulative results (Sept 2019-Sept 2021)
Indicator	Q1 median proportion 2020	Q1 median proportion 2021	Q1 2021 - Q1 2020	Numerator	Denominator	%	Numerator (%)	Number of hazardous prescribing events	Ratio of events to patients	Number of practices with at least one hazardous prescribing event	% of total number of practices	Number of practices with at least one hazardous prescribing event (% of total number of practices)
Indicators associated with gastrointestinal bleeding	-	-	-	235912	4743819	4.97	235912 (4.97%)	-	-	2538	-	-
Age ≥ 65 & NSAID: prescription of an oral non-steroidal anti-inflammatory drug (NSAID), without co-prescription of an ulcer-healing drug, to a patient aged ≥65 years	1.02	0.67	-0.35	142278	4030402	3.53	142278 (3.53%)	633881	4.46	2524	99.14	2524 (99.14%)
PU & NSAID: prescription of an oral NSAID, without co-prescription of an ulcer healing drug, to a patient with a history of peptic ulceration	1.41	1.14	-0.27	14993	283554	5.29	14993 (5.29%)	57124	3.81	2369	93.05	2369 (93.05%)
PU & antiplatelet: prescription of an antiplatelet drug without co-prescription of an ulcer-healing drug, to a patient with a history of peptic ulceration	4.26	3.9	-0.36	17511	283554	6.18	17511 (6.18%)	193083	11.03	2382	93.56	2382 (93.56%)
Warfarin/DOAC & NSAID: prescription of warfarin or DOAC in combination with an oral NSAID	1.36	1.16	-0.2	36318	844996	4.3	36318 (4.3%)	163730	4.51	2499	98.15	2499 (98.15%)
Warfarin/DOAC & antiplatelet: prescription of warfarin or DOAC and an antiplatelet drug in combination without coprescription of an ulcer-healing drug	2	1.45	-0.55	21414	552859	3.87	21414 (3.87%)	128221	5.99	2430	95.44	2430 (95.44%)
Aspirin & other antiplatelet: prescription of aspirin in combination with another antiplatelet drug (without coprescription of an ulcer-healing drug)	1.83	1.29	-0.54	16206	628228	2.58	16206 (2.58%)	116318	7.18	2280	89.55	2280 (89.55%)
Indicators associated with cautioned medication in other conditions (including heart failure, asthma and acute kidney injury)	-	-	-	101633	3338331	3.04	101633 (3.04%)	-	-	2532	-	-
Asthma & beta-blocker: prescription of a non-selective beta-blocker to a patient with asthma	1.23	1.25	0.02	75833	2744049	2.76	75833 (2.76%)	772431	10.19	2525	99.18	2525 (99.18%)
HF & NSAID: prescription of an oral NSAID to a patient with heart failure	1.75	1.44	-0.31	13378	317170	4.22	13378 (4.22%)	83559	6.25	2272	89.24	2272 (89.24%)
CRF & NSAID: prescription of an oral NSAID to a patient with eGFR <45	1.27	1.12	-0.15	14558	476925	3.05	14558 (3.05%)	68384	4.7	2217	87.08	2217 (87.08%)
Indicators associated blood test monitoring	-		-	466522	1477986	31.56	466522 (31.56%)	-	-	2531	-	-
ACEI or loop diuretic, no blood tests: patients aged 75 years and older who have been prescribed an angiotensin converting enzyme (ACE) inhibitor or a loop diuretic long term who have not had a computer-recorded check of their renal function and electrolytes in the previous 15 months	5.08	11	5.92	356896	1363003	26.18	356896 (26.18%)	2070891	5.8	2521	99.02	2521 (99.02%)
Methotrexate and no FBC: patients receiving methotrexate for at least 3 months who have not had a recorded full blood count (FBC) within the previous 3 months	18.52	22.11	3.59	72265	104241	69.32	72265 (69.32%)	371960	5.15	2511	98.63	2511 (98.63%)
Methotrexate and no LFT: patients receiving methotrexate for at least 3 months who have not had a recorded liver function test (LFT) within the previous 3 months	19.73	22.78	3.05	73305	104241	70.32	73305 (70.32%)	385483	5.26	2511	98.63	2511 (98.63%)
Lithium and no level recording: patients receiving lithium for at least 3 months who have not had a recorded check of their lithium concentrations in the previous 3 months	27.47	32.88	5.41	18118	20626	87.84	18118 (87.84%)	114354	6.31	2422	95.13	2422 (95.13%)
Amiodarone and no TFT: patients receiving amiodarone for at least 6 months who have not had a thyroid function test (TFT) within the previous 6 months	38.47	40.32	1.85	19019	24524	77.55	19019 (77.55%)	122358	6.43	2406	94.5	2406 (94.5%)

### Sheet: Supplementary Table 2
Supplementary Table 2	Indicator rates for PINCER hazardous prescribing indicators (in 3821 OpenSAFELY-EMIS practices only): Q1 2020/2021 percentages and cumulative results between September 2019 and September 2021. Mean values calculated at the practice-level. No results provided for CRF & NSAID as this indicator could not be implemented in OpenSAFELY-EMIS.
	OpenSafely
	Point in time			Cumulative results (Sept 2019-Sept 2021)
Indicator	Q1 median proportion 2020	Q1 median proportion 2021	Q1 2021 - Q1 2020	Numerator	Denominator	%	Numerator (%)	Number of hazardous prescribing events	Ratio of events to patients	Number of practices with at least one hazardous prescribing event	% of total number of practices	Number of practices with at least one hazardous prescribing event (% of total number of practices)
Indicators associated with gastrointestinal bleeding	-	-	-	315932	6137856	5.15	315932 (5.15%)	-	-	3797	-	-
Age ≥ 65 & NSAID: prescription of an oral non-steroidal anti-inflammatory drug (NSAID), without co-prescription of an ulcer-healing drug, to a patient aged ≥65 years	1.16	0.79	-0.37	192209	5176605	3.71	192209 (3.71%)	885005	4.6	3780	98.93	3780 (98.93%)
PU & NSAID: prescription of an oral NSAID, without co-prescription of an ulcer healing drug, to a patient with a history of peptic ulceration	1.25	1.01	-0.24	17096	394664	4.33	17096 (4.33%)	65853	3.85	3432	89.82	3432 (89.82%)
PU & antiplatelet: prescription of an antiplatelet drug without co-prescription of an ulcer-healing drug, to a patient with a history of peptic ulceration	4.23	3.81	-0.42	23903	394664	6.06	23903 (6.06%)	258187	10.8	3561	93.2	3561 (93.2%)
Warfarin/DOAC & NSAID: prescription of warfarin or DOAC in combination with an oral NSAID	1.41	1.19	-0.22	47783	1070121	4.47	47783 (4.47%)	220850	4.62	3694	96.68	3694 (96.68%)
Warfarin/DOAC & antiplatelet: prescription of warfarin or DOAC and an antiplatelet drug in combination without coprescription of an ulcer-healing drug	2.26	1.67	-0.59	31161	697006	4.47	31161 (4.47%)	179827	5.77	3638	95.21	3638 (95.21%)
Aspirin & other antiplatelet: prescription of aspirin in combination with another antiplatelet drug (without coprescription of an ulcer-healing drug)	1.67	1.2	-0.47	20721	842087	2.46	20721 (2.46%)	147539	7.12	3497	91.52	3497 (91.52%)
Indicators associated with cautioned medication in other conditions (including heart failure, asthma and acute kidney injury)	-	-	-	126954	4256356	2.98	126954 (2.98%)	-	-	3789	-	-
Asthma & beta-blocker: prescription of a non-selective beta-blocker to a patient with asthma	1.3	1.32	0.02	109456	3902537	2.8	109456 (2.8%)	1125619	10.28	3782	98.98	3782 (98.98%)
HF & NSAID: prescription of an oral NSAID to a patient with heart failure	1.68	1.43	-0.25	17656	418611	4.22	17656 (4.22%)	105402	5.97	3350	87.67	3350 (87.67%)
CRF & NSAID: prescription of an oral NSAID to a patient with eGFR <45	-	-	-	-	-	-	- (-%)	-	-	-	-	-
Indicators associated blood test monitoring	-	-	-	635687	1880968	33.8	635687 (33.8%)	-	-	3798	-	-
ACEI or loop diuretic, no blood tests: patients aged 75 years and older who have been prescribed an angiotensin converting enzyme (ACE) inhibitor or a loop diuretic long term who have not had a computer-recorded check of their renal function and electrolytes in the previous 15 months	5.2	12.9	7.7	493691	1732592	28.49	493691 (28.49%)	2935654	5.95	3782	98.98	3782 (98.98%)
Methotrexate and no FBC: patients receiving methotrexate for at least 3 months who have not had a recorded full blood count (FBC) within the previous 3 months	18.73	23.15	4.42	92237	133801	68.94	92237 (68.94%)	459580	4.98	3767	98.59	3767 (98.59%)
Methotrexate and no LFT: patients receiving methotrexate for at least 3 months who have not had a recorded liver function test (LFT) within the previous 3 months	19.54	23.6	4.06	93179	133801	69.64	93179 (69.64%)	470010	5.04	3767	98.59	3767 (98.59%)
Lithium and no level recording: patients receiving lithium for at least 3 months who have not had a recorded check of their lithium concentrations in the previous 3 months	34.28	42.32	8.04	22546	24830	90.8	22546 (90.8%)	167281	7.42	3490	91.34	3490 (91.34%)
Amiodarone and no TFT: patients receiving amiodarone for at least 6 months who have not had a thyroid function test (TFT) within the previous 6 months	34.63	38.49	3.86	27249	35401	76.97	27249 (76.97%)	165510	6.07	3587	93.88	3587 (93.88%)
